# Prescription Cascades Associated with Acetylcholinesterase Inhibitors Use: A High-Throughput Sequence Symmetry Analysis

**DOI:** 10.1101/2025.11.24.25340868

**Authors:** Danielle Newby, Sai Sumedha Bobba, Berta Raventós, Elin Rowlands, Xihang Chen, Laura Molina Porcel, Carlen Reyes, Talita Duarte-Salles, Antonella Delmestri, Wai Yi Man, Edward Burn, Marti Catala Sabate, Nicole Pratt, Annika Jödicke, Daniel Prieto Alhambra

## Abstract

**Background:** Acetylcholinesterase inhibitors (AChEIs), prescribed for symptomatic dementia, are associated with adverse drug effects which may prompt new drug prescriptions, known as prescription cascades. We aimed to identify potential AChEIs-induced prescription cascades using high-throughput sequence symmetry analysis using real world data.

**Methods:** Patients aged 18+ with 365 days of prior observation initiating AChEIs (donepezil, rivastigmine and galantamine) were identified from Clinical Practice Research Datalink GOLD between 2002 to 2022. We screened 510 drug classes and 1,213 individual ingredients within ±180 days of AChEIs (365 days as sensitivity). Crude and adjusted sequence ratios (ASR) were calculated with 99% confidence intervals with positive signals undergoing review for clinical plausibility.

**Results:** We identified 66,155 initiators of AChEIs (median age 81 years [IQR 76 - 85]); 62.8% female). Of the ATC classes and individual ingredients evaluated, 51 and 46 signals were positive with 28 (55%) and 22 (48%) classified as potential prescription cascades after review, respectively. Prescriptions of new drugs acting on the gastrointestinal system showed positive signals such as antipropulsives (ASR 1.50 [1.28 - 1.75]), loperamide (ASR 1.52 [1.30 - 1.77]) and cyclizine (ASR 2.10 [1.72 - 2.59]).

Positive signals were found for drugs acting on the nervous system such as benzodiazepine derivatives (ASR 1.83 [1.55 - 2.16]) as well as those acting on the respiratory system such as corticosteroids (ASR 1.66 [1.33 - 2.08]), glucocorticoids (ASR 1.54 [1.30 - 1.83]) and ingredients such as beclomethasone (ASR 1.48 [1.21 - 1.82]). Most positive signals remained in sensitivity analysis, with additional signals mostly related to drugs acting on the nervous system.

**Conclusions:** Identified signals suggest potential prescription cascades related to AChEIs use corresponding to gastrointestinal, neuropsychiatric, dermatological and respiratory adverse drug events. While these findings require further validation, this study demonstrates the utility of high-throughput signal detection for identifying potential prescription cascades to support pharmacovigilance in high-risk populations.

**Key Points:**

- Prescription cascades occur where a new drug is prescribed to treat adverse effects caused by another drug; Acetylcholinesterase inhibitors (AChEI) may trigger such cascades due to their known adverse drug effects.
- This study identified potential prescription cascades following initiation of AChEI using high-throughput sequence symmetry analysis.
- Identified signals aligned with gastrointestinal, neuropsychiatric, dermatological, and respiratory adverse effects, supporting the biological plausibility of these prescription cascades.

**Why does this paper matter?:** This study provides real world evidence of potential prescription cascades associated with AChEI use, highlighting how adverse drug effects may drive prescribing and polypharmacy in dementia patients. By applying high-throughput signal detection, this work supports pharmacovigilance and safer prescribing practices for older adults.
