## Supplement2 for "Prescription Cascades Associated with Acetylcholinesterase Inhibitors Use: A High-Throughput Sequence Symmetry Analysis"

### Sheet: TableS7
ATC name	Crude Sequence Ratio (CSR)	Adjusted Sequence Ratio (ASR)	Index N (%)	Marker N (%)	Null Sequence Ratio (NSR)	Possible prescription cascade?	Comment	Literature References
A01AB antiinfectives and antiseptics for local oral treatment	1.27 [0.97 - 1.67]	1.36 [1.04 - 1.78]	210 (56.00%)	165 (44.00%)	0.935	Yes	Prescribed for oral infections (e.g., thrush) arising from AChEI-induced dry mouth	1
A01AC corticosteroids for local oral treatment	2.05 [1.07 - 4.10]	2.38 [1.24 - 4.76]	45 (67.20%)	22 (32.80%)	0.86	Yes	Treats local oral inflammation that may result from AChEI-induced irritation or altered oral flora.	2
A03AX other drugs for functional gastrointestinal disorders	1.69 [1.14 - 2.53]	1.81 [1.22 - 2.70]	113 (62.80%)	67 (37.20%)	0.934	Yes	Class treats GI motility or cramping issues, which may occur as adverse effects of other drugs.	3
A03FA propulsives	1.43 [1.21 - 1.70]	1.58 [1.33 - 1.87]	558 (58.90%)	389 (41.10%)	0.911	Yes	Stimulate GI motility or reduce nausea, potentially prescribed for drug-induced nausea or delayed gastric emptying.	3
A04AD other antiemetics	3.63 [2.43 - 5.59]	3.64 [2.43 - 5.59]	178 (78.40%)	49 (21.60%)	0.998	Yes	Controls nausea or vomiting, which can arise as side effects of AChEIs	3
A06AG enemas	1.28 [1.02 - 1.61]	1.33 [1.06 - 1.67]	289 (56.10%)	226 (43.90%)	0.963	No	Used for bowel evacuation, potentially triggered by drug-induced constipation.
A07AA antibiotics	1.52 [1.22 - 1.91]	1.59 [1.27 - 2.00]	330 (60.30%)	217 (39.70%)	0.954	No	Treat infections unrelated to typical AChEI adverse effects; not triggered by drug-induced GI changes.
A07DA antipropulsives	1.39 [1.19 - 1.62]	1.50 [1.28 - 1.75]	667 (58.10%)	481 (41.90%)	0.927	Yes	Prescribed for diarrhea caused by AChEIs, a common GI adverse effect.	3
B05CB salt solutions	1.18 [0.99 - 1.41]	1.33 [1.11 - 1.59]	445 (54.10%)	377 (45.90%)	0.889	No	Dehydration or electrolyte imbalance secondary to adverse GI effects
B05XA electrolyte solutions	1.26 [1.04 - 1.54]	1.43 [1.17 - 1.75]	379 (55.80%)	300 (44.20%)	0.883	No	Dehydration or electrolyte imbalance secondary to adverse GI effects.
C05AX other agents for treatment of hemorrhoids and anal fissures for topical use	1.29 [1.10 - 1.51]	1.41 [1.20 - 1.64]	617 (56.30%)	478 (43.70%)	0.919	No	Treat local anorectal conditions; AChEIs rarely induce these but could be indirect.
D01AC imidazole and triazole derivatives	1.17 [1.01 - 1.36]	1.24 [1.07 - 1.44]	643 (53.90%)	551 (46.10%)	0.939	Yes	Dry mouth could lead to oral thrush are treated with antifungals	1
D06AX other antibiotics for topical use	1.23 [1.04 - 1.47]	1.32 [1.11 - 1.57]	488 (55.20%)	396 (44.80%)	0.934	Yes	Treats skin infections arising from AChEI-induced irritation.	3
D07AB corticosteroids moderately potent group ii	1.11 [0.97 - 1.27]	1.20 [1.05 - 1.37]	797 (52.70%)	716 (47.30%)	0.931	Yes	Treats skin inflammation triggered by AChEI-induced irritation or rashes.	3, 4
D07AC corticosteroids potent group iii	1.09 [0.95 - 1.25]	1.16 [1.02 - 1.33]	764 (52.10%)	702 (47.90%)	0.935	Yes	Treats skin inflammation triggered by AChEI-induced irritation or rashes.	3, 4
D07BA corticosteroids weak combinations with antiseptics	1.19 [0.96 - 1.49]	1.25 [1.01 - 1.56]	303 (54.40%)	254 (45.60%)	0.951	Yes	Treats skin inflammation triggered by AChEI-induced irritation or rashes.	3, 4
D07CB corticosteroids moderately potent combinations with antibiotics	2.00 [0.86 - 5.01]	2.46 [1.05 - 6.16]	26 (66.70%)	13 (33.30%)	0.813	Yes	Treats skin inflammation triggered by AChEI-induced irritation or rashes.	3, 4
D07XA corticosteroids weak other combinations	1.07 [0.95 - 1.20]	1.15 [1.02 - 1.29]	1,014 (51.60%)	952 (48.40%)	0.928	Yes	Treats skin inflammation triggered by AChEI-induced irritation or rashes.	3, 4
D07XB corticosteroids moderately potent other combinations	1.31 [0.98 - 1.74]	1.48 [1.11 - 1.98]	187 (56.70%)	143 (43.30%)	0.883	Yes	Treats skin inflammation triggered by AChEI-induced irritation or rashes.	3, 4
D09AA medicated dressings with antiinfectives	1.30 [1.09 - 1.56]	1.37 [1.15 - 1.64]	469 (56.50%)	361 (43.50%)	0.947	Yes	Address wound or skin lesions secondary to AChEI-induced irritation.	4
D09AB zinc bandages	1.34 [1.14 - 1.59]	1.44 [1.22 - 1.70]	568 (57.30%)	423 (42.70%)	0.93	Yes	Address skin lesions secondary to AChEI-induced irritation.	4
D11AC medicated shampoos	1.33 [1.16 - 1.52]	1.39 [1.22 - 1.58]	881 (57.10%)	663 (42.90%)	0.958	Yes	Treat scalp or skin irritation potentially induced by AChEIs.	4
H02AB glucocorticoids	1.14 [0.97 - 1.34]	1.19 [1.02 - 1.40]	549 (53.20%)	482 (46.80%)	0.954	Yes	Prescribed to manage hypersensitivity reactions, severe skin eruptions, or inflammatory conditions that are triggered as adverse effects of AChEIs	4
J01AA tetracyclines	1.13 [0.98 - 1.31]	1.17 [1.01 - 1.35]	677 (53.10%)	599 (46.90%)	0.967	No	Treat bacterial infections; unrelated to common AChEI adverse effects.
J01CA penicillins with extended spectrum	1.08 [0.98 - 1.20]	1.19 [1.07 - 1.32]	1,320 (52.00%)	1,218 (48.00%)	0.91	No	Treat bacterial infections; unrelated to common AChEI adverse effects.
J01CR combinations of penicillins incl beta lactamase inhibitors	1.09 [0.96 - 1.24]	1.21 [1.06 - 1.38]	825 (52.20%)	755 (47.80%)	0.903	No	Treat bacterial infections; unrelated to common AChEI adverse effects.
J01DB first generation cephalosporins	1.11 [0.97 - 1.28]	1.28 [1.11 - 1.47]	710 (52.70%)	637 (47.30%)	0.871	No	Treat bacterial infections; unrelated to common AChEI adverse effects.
J01EA trimethoprim and derivatives	1.03 [0.94 - 1.12]	1.10 [1.01 - 1.20]	1,877 (50.70%)	1,826 (49.30%)	0.934	No	Treat bacterial infections; unrelated to common AChEI adverse effects.
J05AH neuraminidase inhibitors	2.36 [0.97 - 6.32]	2.55 [1.05 - 6.81]	26 (70.30%)	11 (29.70%)	0.927	No	Prescribed for viral infections; no plausible link to AChEI-induced adverse events
M01AC oxicams	1.43 [0.92 - 2.25]	1.64 [1.05 - 2.58]	80 (58.80%)	56 (41.20%)	0.873	No	AChEIs do not typically cause pain or inflammation that would require NSAIDs. Prescriptions are likely for independent conditions like arthritis.
N02AA natural opium alkaloids	1.06 [0.95 - 1.19]	1.15 [1.03 - 1.28]	1,102 (51.50%)	1,039 (48.50%)	0.923	No	Signal after AChEIs initiation likely reflects underlying pain rather than a direct prescription cascade
N02AB phenylpiperidine derivatives	2.48 [1.69 - 3.70]	2.67 [1.82 - 3.99]	151 (71.20%)	61 (28.80%)	0.927	No	Signal after AChEIs initiation likely reflects underlying pain rather than a direct prescription cascade
N02AE oripavine derivatives	1.32 [1.06 - 1.65]	1.35 [1.08 - 1.70]	305 (56.90%)	231 (43.10%)	0.976	No	Signal after AChEIs initiation likely reflects underlying pain rather than a direct prescription cascade
N02BE anilides	1.04 [0.95 - 1.14]	1.14 [1.05 - 1.25]	1,689 (50.90%)	1,627 (49.10%)	0.908	No	Treat mild pain/fever; typically unrelated to AChEIs side effects.
N05AA phenothiazines with aliphatic side chain	1.79 [1.40 - 2.30]	1.82 [1.42 - 2.34]	299 (64.20%)	167 (35.80%)	0.984	Yes	Treat agitation or psychotic-like symptoms from AChEI CNS effects.	3
N05AX other antipsychotics	1.11 [0.96 - 1.29]	1.17 [1.01 - 1.35]	642 (52.60%)	578 (47.40%)	0.952	Yes	Prescribed for agitation, psychosis, or behavioral disturbances that can emerge as adverse effects of AChEIs.	3
N05CD benzodiazepine derivatives	1.65 [1.40 - 1.95]	1.83 [1.55 - 2.16]	630 (62.30%)	382 (37.70%)	0.902	Yes	Treat anxiety, agitation, or insomnia caused by AChEI CNS effects.	3
N05CM other hypnotics and sedatives	2.73 [1.95 - 3.90]	2.77 [1.97 - 3.95]	205 (73.20%)	75 (26.80%)	0.988	Yes	Treat anxiety, agitation, or insomnia caused by AChEI CNS effects.	3
N07BC drugs used in opioid dependence	9.86 [5.06 - 21.63]	10.34 [5.31 - 22.68]	138 (90.80%)	14 (9.20%)	0.954	No	Signal after AChEIs initiation likely reflects underlying pain rather than a direct prescription cascade
P01AB nitroimidazole derivatives	1.35 [1.06 - 1.72]	1.44 [1.14 - 1.84]	266 (57.50%)	197 (42.50%)	0.935	No	Reflects increased vulnerability to infections, closer medical monitoring, or shared care environments (nursing homes), rather than a direct drug effect
P01BC methanolquinolines	1.50 [1.20 - 1.90]	1.69 [1.34 - 2.14]	310 (60.10%)	206 (39.90%)	0.889	Yes	Ingredient may be prescribed for muscle cramps, a rare AChEI-induced AE.	3
P03AX other ectoparasiticides incl scabicides	2.05 [1.02 - 4.34]	2.40 [1.19 - 5.09]	39 (67.20%)	19 (32.80%)	0.854	No	Reflects increased vulnerability to infections, closer medical monitoring, or shared care environments (nursing homes), rather than a direct drug effect
R01AD corticosteroids	1.59 [1.27 - 1.99]	1.66 [1.33 - 2.08]	348 (61.40%)	219 (38.60%)	0.957	Yes	Reduce nasal inflammation/congestion caused by AChEI-induced secretions.	3, 5
R03BA glucocorticoids	1.45 [1.22 - 1.72]	1.54 [1.30 - 1.83]	555 (59.10%)	384 (40.90%)	0.937	Yes	Treat airway inflammation or irritation from AChEI-induced secretions.	6
R03BB anticholinergics	1.26 [0.95 - 1.69]	1.36 [1.02 - 1.82]	177 (55.80%)	140 (44.20%)	0.931	Yes	Reduce bronchial secretions or sialorrhea directly caused by AChEI cholinergic effects.	6
R06AE piperazine derivatives	1.58 [1.37 - 1.84]	1.66 [1.43 - 1.93]	780 (61.30%)	493 (38.70%)	0.952	Yes	Treat allergic-type or histamine-mediated reactions secondary to AChEI use.	6, 7
R06AX other antihistamines for systemic use	1.22 [0.96 - 1.54]	1.30 [1.03 - 1.65]	264 (54.90%)	217 (45.10%)	0.933	Yes	Prescribed for allergic-type reactions, pruritus, or rhinorrhea that can result from AChEIs adverse effects	4, 5
S01AA antibiotics	1.09 [0.95 - 1.26]	1.20 [1.05 - 1.38]	738 (52.30%)	674 (47.70%)	0.91	No	AChEIs may indirectly increase the risk of infections likely reflecting a combination of drug effects, patient frailty, and disease progression rather than a direct prescription cascade
S01KA viscoelastic substances	1.26 [1.01 - 1.57]	1.27 [1.02 - 1.58]	305 (55.70%)	243 (44.30%)	0.99	No	Provide ocular lubrication; rarely prescribed due to drug-induced adverse effects
S01XA other ophthalmologicals	1.10 [0.92 - 1.33]	1.22 [1.02 - 1.47]	408 (52.40%)	370 (47.60%)	0.902	No	Likely related to age related changes to eye not side effect of AChEI
S03AA antiinfectives	1.12 [0.98 - 1.29]	1.23 [1.08 - 1.41]	767 (52.90%)	683 (47.10%)	0.911	No	AChEIs may indirectly increase the risk of infections likely reflecting a combination of drug effects, patient frailty, and disease progression rather than a direct prescription cascade
References
1) https://pubmed.ncbi.nlm.nih.gov/34593340/
2) https://pubmed.ncbi.nlm.nih.gov/40487442/
3) British National Formulary (BNF) https://bnf.nice.org.uk/drugs/donepezil-hydrochloride/ https://bnf.nice.org.uk/drugs/galantamine/ https://bnf.nice.org.uk/drugs/rivastigmine/
4) https://cks.nice.org.uk/topics/dementia/prescribing-information/acetylcholinesterase-inhibitors/
5) https://pmc.ncbi.nlm.nih.gov/articles/PMC5516898/
6) https://agsjournals.onlinelibrary.wiley.com/doi/10.1111/j.1532-5415.2011.03872.x
7) https://agsjournals.onlinelibrary.wiley.com/doi/10.1111/jgs.16224

### Sheet: TableS8
Drug Ingredient	Crude Sequence Ratio (CSR)	Adjusted Sequence Ratio (ASR)	Index N (%)	Marker N (%)	Null Sequence Ratio (NSR)	Possible prescription cascade?	Comment	Literature References
loratadine	1.33 [1.00 - 1.77]	1.41 [1.06 - 1.89]	187 (57.00%)	141 (43.00%)	0.938	Yes	Reflect treatment of pruritus or allergic-type reactions, which are reported though uncommon side effects of AChEIs.	1
morphine	2.57 [2.05 - 3.24]	2.54 [2.03 - 3.20]	460 (72.00%)	179 (28.00%)	1.012	No	Signal after AChEIs initiation likely reflects underlying pain rather than a direct prescription cascade
beclomethasone	1.39 [1.14 - 1.71]	1.48 [1.21 - 1.82]	387 (58.20%)	278 (41.80%)	0.938	Yes	Rare adverse events of AChEIs include bronchospasm or increased respiratory secretions. Beclomethasone could be prescribed to treat these drug-induced respiratory symptoms.	2
acetaminophen	1.07 [0.98 - 1.17]	1.17 [1.07 - 1.27]	1,852 (51.80%)	1,725 (48.20%)	0.921	No	Signal after AChEIs initiation likely reflects underlying pain rather than a direct prescription cascade
buprenorphine	1.32 [1.06 - 1.65]	1.35 [1.08 - 1.70]	305 (56.90%)	231 (43.10%)	0.975	No	Signal after AChEIs initiation likely reflects underlying pain rather than a direct prescription cascade
cetirizine	1.17 [0.96 - 1.41]	1.23 [1.02 - 1.49]	401 (53.80%)	344 (46.20%)	0.945	Yes	Rare dermatologic side effects of AChEIs include rash, pruritus, urticaria. Cetirizine could be prescribed to manage these allergic-type reactions, but such events are rare.	1
fluticasone	1.46 [1.10 - 1.93]	1.51 [1.14 - 1.99]	211 (59.30%)	145 (40.70%)	0.967	Yes	Nasal congestion or increased respiratory secretions caused by AChEIs.	3
meloxicam	1.47 [0.93 - 2.34]	1.66 [1.06 - 2.65]	78 (59.50%)	53 (40.50%)	0.885	No	AChEIs do not typically cause pain or inflammation that would require NSAIDs. Prescriptions are likely for independent conditions like arthritis.
fentanyl	2.58 [1.75 - 3.86]	2.75 [1.87 - 4.13]	152 (72.00%)	59 (28.00%)	0.936	No	Signal after AChEIs initiation likely reflects underlying pain rather than a direct prescription cascade
trimethoprim	1.03 [0.94 - 1.12]	1.10 [1.01 - 1.20]	1,877 (50.70%)	1,826 (49.30%)	0.934	No	AChEIs may indirectly increase the risk of infections, such as respiratory or urinary tract infections, likely reflecting a combination of drug effects, patient frailty, and disease progression rather than a direct prescription cascade
metronidazole	1.33 [1.08 - 1.65]	1.42 [1.15 - 1.76]	338 (57.10%)	254 (42.90%)	0.938	No	AChEIs may indirectly increase the risk of infections, such as respiratory or urinary tract infections, likely reflecting a combination of drug effects, patient frailty, and disease progression rather than a direct prescription cascade
amoxicillin	1.09 [0.98 - 1.21]	1.20 [1.08 - 1.33]	1,304 (52.20%)	1,195 (47.80%)	0.911	No	AChEIs may indirectly increase the risk of infections, such as respiratory or urinary tract infections, likely reflecting a combination of drug effects, patient frailty, and disease progression rather than a direct prescription cascade
doxycycline	1.18 [1.02 - 1.37]	1.20 [1.08 - 1.33]	1,304 (52.20%)	1,195 (47.80%)	0.911	No	AChEIs may indirectly increase the risk of infections, such as respiratory or urinary tract infections, likely reflecting a combination of drug effects, patient frailty, and disease progression rather than a direct prescription cascade
povidone iodine	2.25 [1.07 - 5.06]	2.61 [1.23 - 5.86]	36 (69.20%)	16 (30.80%)	0.863	No	Rare skin or mucosal irritation from AChEIs could theoretically trigger its use, but most prescriptions are for independent wounds or disinfection
quinine	1.50 [1.19 - 1.89]	1.68 [1.33 - 2.12]	309 (60.00%)	206 (40.00%)	0.894	Yes	Could be prescribed to relieve muscle cramps or twitching, which may be side effects of AChEI therapy due to enhanced cholinergic activity	4
cephalexin	1.12 [0.97 - 1.30]	1.28 [1.10 - 1.48]	640 (52.80%)	571 (47.20%)	0.876	No	AChEIs may indirectly increase the risk of infections, such as respiratory or urinary tract infections, likely reflecting a combination of drug effects, patient frailty, and disease progression rather than a direct prescription cascade
cephradine	1.29 [0.85 - 1.97]	1.56 [1.03 - 2.39]	85 (56.30%)	66 (43.70%)	0.825	No	AChEIs may indirectly increase the risk of infections, such as respiratory or urinary tract infections, likely reflecting a combination of drug effects, patient frailty, and disease progression rather than a direct prescription cascade
oseltamivir	2.36 [0.97 - 6.32]	2.55 [1.05 - 6.81]	26 (70.30%)	11 (29.70%)	0.927	No	AChEIs adverse effects do not mimic influenza. Oseltamivir use is likely independent, prescribed for actual viral infection.
methotrimeprazine	19.22 [8.72 - 51.44]	18.18 [8.25 - 48.64]	173 (95.10%)	9 (4.90%)	1.058	Yes	Rare cholinergic AEs include agitation, hallucinations, or severe behavioral symptoms. Methotrimeprazine could be prescribed to manage these drug-induced behavioral changes, though most use is for pre-existing psychiatric or palliative indications.	5
water	8.64 [5.17 - 15.41]	8.47 [5.07 - 15.11]	216 (89.60%)	25 (10.40%)	1.02	No	Oral water itself is not a drug but could serve as a proxy marker for hydration interventions. If IV fluids are prescribed for cholinesterase inhibitor–induced dehydration, this could represent a rare prescription cascade.
fusidate	1.18 [1.01 - 1.39]	1.29 [1.10 - 1.51]	584 (54.20%)	493 (45.80%)	0.922	No	Rare skin or mucosal irritation from cholinesterase inhibitors could theoretically trigger fusidate use, but most prescriptions are for independent bacterial infections.
sodium lauryl sulfoacetate	2.08 [1.14 - 3.92]	2.56 [1.40 - 4.83]	54 (67.50%)	26 (32.50%)	0.812	No	Sodium lauryl sulfoacetate is a mild surfactant and stool softener used to treat constipation or fecal impaction. In the context of AChEI therapy, a signal may indicate management of constipation, which could result from medication side effects or underlying disease-related bowel changes
heroin	13.00 [6.04 - 33.16]	13.27 [6.17 - 33.86]	130 (92.90%)	10 (7.10%)	0.979	No	Heroin is illicit and not prescribed for AChEIs side effects. Its use is independent of the index drug.
alginic acid	1.22 [0.78 - 1.91]	1.58 [1.01 - 2.49]	73 (54.90%)	60 (45.10%)	0.769	Yes	Rare GI irritation, dyspepsia, or nausea from AChEIs could theoretically trigger alginic acid use.	5
domperidone	1.37 [1.10 - 1.70]	1.54 [1.24 - 1.91]	338 (57.80%)	247 (42.20%)	0.889	Yes	Nausea and vomiting are common cholinesterase inhibitor adverse effects; domperidone prescribed for these symptom	5
peppermint oil	1.90 [1.23 - 2.99]	2.00 [1.30 - 3.14]	99 (65.60%)	52 (34.40%)	0.953	Yes	Can be used for abdominal cramping, dyspepsia, bloating; these are known AChEIs side effects	5
butylscopolamine	2.31 [1.76 - 3.05]	2.30 [1.76 - 3.04]	293 (69.80%)	127 (30.20%)	1.001	Yes	AChEIs can cause abdominal cramps and GI spasms; prescribing butylscopolamine to relieve these symptoms	5
glycopyrronium	4.74 [2.56 - 9.46]	4.39 [2.37 - 8.77]	90 (82.60%)	19 (17.40%)	1.079	Yes	Prescribed to counteract drug-induced cholinergic side effects, such as increased salivation	2
midazolam	11.81 [7.27 - 20.47]	11.20 [6.89 - 19.39]	319 (92.20%)	27 (7.80%)	1.055	Yes	Reflect a prescription cascade, where it is prescribed to manage restlessness or agitation that could be either a side effect of AChEIs (e.g., insomnia, tremor) or progression of dementia	5
risperidone	1.11 [0.95 - 1.30]	1.21 [1.03 - 1.41]	583 (52.70%)	523 (47.30%)	0.925	Yes	Prescribed to treat neuropsychiatric side effects (such as agitation or insomnia) potentially triggered by AChEIs, or to address symptoms of disease progression	5
procyclidine	1.82 [0.93 - 3.68]	2.00 [1.03 - 4.06]	40 (64.50%)	22 (35.50%)	0.907	Yes	Prescribed to treat tremor or extrapyramidal-like symptoms that are exacerbated by AChEIs	4
triamcinolone	1.42 [0.94 - 2.18]	1.61 [1.06 - 2.47]	91 (58.70%)	64 (41.30%)	0.882	Yes	Could be used for rash, urticaria, mucosal lesions, or respiratory irritation induced by AChEIs	5
mometasone	1.23 [0.99 - 1.53]	1.30 [1.05 - 1.62]	313 (55.20%)	254 (44.80%)	0.949	Yes	Corticosteroid could be used for nasal congestion, rhinitis, bronchial irritation, or skin rash due to AChEIs	3
metoclopramide	1.47 [1.17 - 1.86]	1.57 [1.25 - 1.99]	303 (59.50%)	206 (40.50%)	0.935	Yes	Gastrointestinal side effects of AChEIs (like nausea or vomiting)	5
cyclizine	2.17 [1.77 - 2.67]	2.10 [1.72 - 2.59]	499 (68.40%)	230 (31.60%)	1.031	Yes	Could be prescribed for nausea or dizziness from AChEIs, but often reflects independent vertigo or palliative indications.	5
nystatin	1.52 [1.21 - 1.91]	1.58 [1.26 - 1.99]	325 (60.30%)	214 (39.70%)	0.96	Yes	Could be prescribed for oral thrush arising from AChEIs–induced dry mouth	6
permethrin	2.00 [1.28 - 3.19]	2.16 [1.38 - 3.45]	96 (66.70%)	48 (33.30%)	0.925	No	Reflects increased vulnerability to infections, closer medical monitoring, or shared care environments (nursing homes), rather than a direct drug effect
dicyclomine	3.00 [1.05 - 10.21]	3.55 [1.24 - 12.10]	21 (75.00%)	7 (25.00%)	0.844	Yes	Reflect management of GI side effects (e.g., diarrhea, cramping) caused by AChEIs	5
polyethylene glycols	1.80 [1.01 - 3.29]	2.09 [1.18 - 3.82]	54 (64.30%)	30 (35.70%)	0.86	No	Positive signals likely reflect baseline bowel management.
psyllium	1.17 [0.84 - 1.64]	1.46 [1.05 - 2.05]	129 (54.00%)	110 (46.00%)	0.801	No	Positive signals likely reflect baseline bowel management.
scopolamine	3.63 [2.43 - 5.59]	3.63 [2.43 - 5.59]	178 (78.40%)	49 (21.60%)	0.999	Yes	Could be prescribed for hypersalivation, nausea, or GI cramps caused by AChEIs.	5
sodium chloride	1.13 [0.95 - 1.34]	1.27 [1.08 - 1.51]	501 (53.00%)	444 (47.00%)	0.886	No	Could be prescribed for dehydration, electrolyte disturbance, or mucosal irritation secondary to AChEIs.
lactulose	1.09 [0.96 - 1.23]	1.17 [1.04 - 1.33]	905 (52.10%)	831 (47.90%)	0.928	No	Positive signals likely reflect baseline bowel management.
chloramphenicol	1.17 [1.01 - 1.35]	1.27 [1.10 - 1.47]	694 (53.90%)	593 (46.10%)	0.92	No	Reflects increased vulnerability to infections rather than a direct drug effect
loperamide	1.42 [1.21 - 1.66]	1.52 [1.30 - 1.77]	660 (58.60%)	466 (41.40%)	0.934	Yes	Could be prescribed for diarrhea caused by AChEIs.	5
malathion	2.00 [0.93 - 4.55]	2.40 [1.12 - 5.46]	32 (66.70%)	16 (33.30%)	0.834	No	Reflects increased vulnerability to infections, closer medical monitoring, or shared care environments (nursing homes), rather than a direct drug effect
References
1) https://cks.nice.org.uk/topics/dementia/prescribing-information/acetylcholinesterase-inhibitors/
2) https://agsjournals.onlinelibrary.wiley.com/doi/10.1111/j.1532-5415.2011.03872.x
3) https://pmc.ncbi.nlm.nih.gov/articles/PMC5516898/
4) https://pmc.ncbi.nlm.nih.gov/articles/PMC11984823/
5) British National Formulary (BNF) https://bnf.nice.org.uk/drugs/donepezil-hydrochloride/ https://bnf.nice.org.uk/drugs/galantamine/ https://bnf.nice.org.uk/drugs/rivastigmine/
6) https://pubmed.ncbi.nlm.nih.gov/34593340/

### Sheet: TableS9
ATC name	ASR (99% CI) 365 day window	ASR (99% CI) 180 day window	Possible prescription cascade?	Comment	Literature References
A04AA serotonin (5HT3) antagonists	1.67 [1.01 - 2.81]	1.16 [0.57 - 2.37]	Yes	Controls nausea or vomiting, which can arise as side effects of AChEIs	1
A06AA softeners, emollients	1.15 [1.04 - 1.27]	1.11 [0.97 - 1.28]	No	Mild constipation from AChEIs is usually managed non-pharmacologically; stool softeners may reflect baseline constipation rather than a cascade.
A06AB contact laxatives	1.25 [1.04 - 1.50]	1.30 [1.00 - 1.68]	No	Prescribing likely reflects chronic constipation unrelated to AChEIs.
B03AB iron trivalent, oral preparations	2.01 [1.04 - 4.03]	1.69 [0.72 - 4.17]	No	GI side effects from AChEIs rarely cause anemia severe enough to need iron therapy
B03AE iron in other combinations	1.30 [1.02 - 1.67]	1.38 [0.98 - 1.94]	No	GI side effects from AChEIs rarely cause anemia severe enough to need iron therapy
D02AE carbamide products	1.31 [1.04 - 1.64]	1.26 [0.91 - 1.74]	No	Prescriptions for urea creams are usually for chronic dry skin; AChEIs rarely cause dermatologic adverse effects significant enough to trigger therapy.
D08AG iodine products	1.89 [1.13 - 3.22]	1.97 [0.99 - 4.09]	No	Antiseptics unlikely to be triggered by AChEI adverse effects
J01DC second-generation cephalosporins	1.54 [1.15 - 2.06]	1.39 [0.94 - 2.07]	No	Treat bacterial infections; unrelated to common AChEI adverse effects.
J01FA macrolides	1.14 [1.03 - 1.26]	1.15 [1.00 - 1.32]	No	Treat bacterial infections; unrelated to common AChEI adverse effects.
N03AG fatty acid derivatives	1.52 [1.14 - 2.01]	1.17 [0.81 - 1.69]	Yes	AChEI-related seizures may trigger antiepileptic prescription	2
N04AA tertiary amines	1.65 [1.07 - 2.57]	1.84 [0.99 - 3.49]	Yes	Tremor or parkinsonism worsened by AChEIs can lead to anticholinergic use	3
N05AD butyrophenone derivatives	1.54 [1.29 - 1.84]	1.14 [0.90 - 1.44]	Yes	Agitation or hallucinations induced/exacerbated by AChEIs	1
N05AL benzamides	1.31 [1.06 - 1.63]	1.04 [0.78 - 1.39]	Yes	Used for psychosis or nausea.	1
N05BA benzodiazepine derivatives	1.15 [1.06 - 1.25]	1.04 [0.93 - 1.16]	Yes	Prescribed for insomnia/anxiety linked to AChEI adverse effects	1
N05CF benzodiazepine related drugs	1.13 [1.03 - 1.23]	0.97 [0.85 - 1.09]	Yes	Prescribed for insomnia/anxiety linked to AChEI adverse effects	1
N05CH melatonin receptor agonists	1.37 [1.07 - 1.75]	1.21 [0.89 - 1.66]	Yes	AChEI-induced insomnia, fragmented sleep, or vivid dreams may lead to prescription	1
R01AX other nasal preparations	1.30 [1.02 - 1.66]	1.18 [0.85 - 1.65]	Yes	AChEI-induced rhinorrhea or nasal congestion may trigger nasal spray use	4
References
1) British National Formulary (BNF) https://bnf.nice.org.uk/drugs/donepezil-hydrochloride/ https://bnf.nice.org.uk/drugs/galantamine/ https://bnf.nice.org.uk/drugs/rivastigmine/
2) https://pubmed.ncbi.nlm.nih.gov/26642212/
3) https://pmc.ncbi.nlm.nih.gov/articles/PMC11984823/
4) https://pmc.ncbi.nlm.nih.gov/articles/PMC5516898/

### Sheet: TableS10
Drug Ingredient	ASR (99% CI) 365 window	ASR (99% CI) 180 window	Possible prescription cascade?	Comment	Literature References
Ondansetron	1.66 [1.01 - 2.79]	1.15 [0.57 - 2.36]	Yes	Controls nausea or vomiting, which can arise as side effects of AChEIs	1, 3
Clotrimazole	1.18 [1.04 - 1.33]	1.15 [0.97 - 1.36]	No	AChEIs may indirectly increase the risk of fungal infections, likely reflecting a combination of drug effects, patient frailty
Ipratropium	1.50 [1.13 - 2.01]	1.34 [0.89 - 2.03]	Yes	Prescribed for inflammation/congestion caused by AChEI-induced secretions.	2
Oxycodone	1.40 [1.03 - 1.92]	0.97 [0.63 - 1.49]	No	Signal after AChEIs initiation likely reflects underlying pain rather than a direct prescription cascade
Choline	1.65 [1.04 - 2.63]	1.30 [0.71 - 2.41]	No	No pharmacologic rationale to prescribe choline to manage any known AChEI adverse effect
Melatonin	1.37 [1.07 - 1.75]	1.21 [0.89 - 1.67]	Yes	Insomnia associated with AChEIs may trigger prescribing	3, 4
Cefaclor	1.46 [1.07 - 2.00]	1.35 [0.88 - 2.07]	No	Treat bacterial infections; unrelated to common AChEI adverse effects.
Nitrazepam	2.02 [1.27 - 3.28]	1.82 [1.00 - 3.38]	Yes	Sedative/hypnotic may be used for insomnia or sleep disturbances triggered/exacerbated by AChEI.	3, 4
Oxygen	2.86 [1.25 - 7.21]	2.53 [0.84 - 8.81]	No	Unrelated to AE of AChEIs
Promazine	1.39 [1.03 - 1.87]	1.01 [0.69 - 1.48]	Yes	Antipsychotic for agitation, behavioral changes, or delirium induced/exacerbated by AChEI.	3, 4
Amisulpride	1.30 [1.04 - 1.64]	1.01 [0.75 - 1.37]	Yes	Antipsychotic for agitation, behavioral changes, or delirium induced/exacerbated by AChEI.	3, 4
Sennoside B	1.12 [1.02 - 1.22]	1.07 [0.94 - 1.21]	No	Constipation is rarely directly caused by AChEIs; stimulant laxative use usually reflects other comorbidities or medications
Trazodone	1.44 [1.23 - 1.69]	1.15 [0.93 - 1.41]	Yes	Sedative/antidepressant; may manage insomnia or agitation induced by AChEI.	3, 4
Valproate	1.51 [1.14 - 2.01]	1.17 [0.81 - 1.69]	Yes	Used for agitation or mood stabilization; could rarely be used for behavioral disturbances from AChEI, but less common.	1, 3
Haloperidol	1.53 [1.28 - 1.83]	1.13 [0.89 - 1.42]	Yes	Antipsychotic for agitation, hallucinations, or delirium caused by AChEI.	1, 3
Lorazepam	1.58 [1.41 - 1.77]	1.11 [0.97 - 1.29]	Yes	Benzodiazepine for agitation or insomnia	1, 3
Temazepam	1.29 [1.11 - 1.51]	1.15 [0.94 - 1.41]	Yes	Benzodiazepine for agitation or insomnia	1, 3
Docusate	1.21 [1.02 - 1.45]	1.18 [0.93 - 1.50]	No	Stool softeners may reflect baseline constipation rather than a cascade.
Sodium Citrate	1.34 [1.05 - 1.71]	1.20 [0.87 - 1.68]	No	Prescribed for metabolic or urinary alkalinization, not for AChEI adverse effects
References
1) British National Formulary (BNF) https://bnf.nice.org.uk/drugs/donepezil-hydrochloride/ https://bnf.nice.org.uk/drugs/galantamine/ https://bnf.nice.org.uk/drugs/rivastigmine/
2) https://agsjournals.onlinelibrary.wiley.com/doi/10.1111/j.1532-5415.2011.03872.x
3) https://cks.nice.org.uk/topics/dementia/prescribing-information/acetylcholinesterase-inhibitors/
4) https://pmc.ncbi.nlm.nih.gov/articles/PMC10600312/
